# Cytomegalovirus infection protects against metastatic melanoma and modulates oncological outcome and toxicity to checkpoint immunotherapy

**DOI:** 10.1101/2024.10.09.24315144

**Authors:** Gusztav Milotay, Martin Little, Robert Watson, Dylan Muldoon, Orion Tong, Chelsea Taylor, Sophie MacKay, Isar Nassiri, Bo Sun, Louisa M Webb, Julia Bremke, Oluwafemi Akin-Adigun, Piyush Kumar Sharma, Weiyu Ye, Ros Cooper, Sara Danielli, Flavia Matos Santo, Alba Verge de Los Aires, James Gilchrist, Esther Ng, Amanda Y Chong, Alex Mentzer, Michael Youdell, Victoria Woodcock, Nicholas Coupe, Miranda J Payne, Paul Klenerman, Mark M Middleton, Benjamin P Fairfax

**Affiliations:** MRC Weatherall Institute of Molecular Medicine, University of Oxford, Oxford, UK; Department of Oncology, University of Oxford, Oxford, UK; Nuffield Department of Clinical Neuroscience, University of Oxford, Oxford, UK; Oxford Cancer — CRUK Oxford Centre,University of Oxford,Churchill Hospital,Oxford.; Department of Paediatrics, University of Oxford, Oxford, UK; Kennedy Institute for Rheumatology, University of Oxford, Oxford, UK; The Centre for Human Genetics, University of Oxford, Oxford, UK; Big Data Institute, Li Ka Shing Centre for Health Information and Discovery, University of Oxford, Oxford, UK; Cancer and Haematology Centre, Oxford University Hospitals NHS Foundation Trust, Oxford, UK; Translational Gastroenterology Unit, John Radcliffe Hospital, Oxford, UK; NIHR Oxford Biomedical Research Centre, Oxford University Hospitals NHS Foundation Trust, Oxford, UK

**Author notes:** Equal contributions. Contributing authors. These authors contributed equally to this work (Gusztav Milotay, Martin Little, Robert Watson).

**Keywords:** Cytomegalovirus, melanoma, Immune Checkpoint Blockade, irAEs, *BRAF*

## Abstract

The relationship between chronic viral infection and cancer response to immune checkpoint blockade (ICB) is poorly understood. Cytomegalovirus (CMV) infection is globally endemic and causes severe disease in the immunocompromised. In immunocompetent individuals the clinical effects of CMV infection are an area of active investigation. Here, in analysis of 396 patients receiving ICB for cancer, we investigate the oncological and immunological consequences of CMV seropositivity. We find that infection with CMV leads to profound skewing of CD8^+^ T cell subsets towards an effector phenotype, divergence in gene expression, increased total lymphocyte count and reduced neutrophil:lymphocyte ratio. These differences are associated with immunologically distinct responses to ICB in patients with metastatic melanoma (MM). We identify a gene set highly-associated with CMV infection which is robustly induced by combination ICB (anti-CTLA-4 + anti-PD-1, cICB) but not by single-agent anti-PD-1 (sICB) in CMV seronegative individuals. Consequently, CMV seropositivity is associated with prolonged Overall Survival (OS) in those treated with sICB (HR 0.49, P.01) whereas there is no observed survival association of CMV following cICB treatment (HR 0.95, P=.82). We demonstrate these CMV-determined divergent effects are driven by expression of *TBX21*, encoding the transcription factor T-bet. Expression of *TBX21* predicts OS across all patients (HR 0.67, P=0.013 for above-median expression), with durable response to ICB associated with induction of expanded *TBX21* expressing CD8^+^ clones. Unexpectedly, we find CMV infection is associated with reduced cumulative incidence of Grade 3+ immune related adverse events (irAEs) at 6 months (0.31 vs. 0.53, P=2.1×10^−5^), notably lowering incidence of colitis (P=.00095) and pneumonitis (P=.026), with infected patients requiring fewer steroids or second line immunosuppressants. Finally we link CMV infection to protection against MM, demonstrating lower seropositivity rates in patients with MM, but not early Stage II/III disease, compared to population controls from the UK biobank (OR 0.53, P=.00016). CMV protection is contingent upon melanoma *BRAF* mutation status, with CMV being associated with reduced development of MM in *BRAF* mutated patients and later presentation of *BRAF* wild-type MM.

This work reveals a previously unrecognised interaction between CMV infection, melanoma mutational state, development of metastatic disease and response to ICB, as well as demonstrating CMV infection protects against ICB irAEs, underpinning the importance of prior infection history and chronic immune activation in development of MM and outcomes to immunotherapy. We anticipate other immunosensitive cancers may show similar interactions between chronic viral infection and response to ICB.
