## Supplemental Table 2 for "Cytomegalovirus infection protects against metastatic melanoma and modulates oncological outcome and toxicity to checkpoint immunotherapy"

	name	nAnno	nOverlap	fc	zscore	pvalue	adjp	or	CIl	CIu	direction
GO:0050852	T cell receptor signaling pathway	138	61	1.81	5.42	1.1e-07	3.7e-05	2.48	1.74	3.52	Induced
GO:0060333	interferon-gamma-mediated signaling pathway	61	33	2.21	5.39	1.6e-07	3.7e-05	3.67	2.14	6.31	Induced
GO:0007159	leukocyte cell-cell adhesion	18	14	3.18	5.26	2.5e-07	3.8e-05	10.8	3.4	45.3	Induced
GO:0000209	protein polyubiquitination	200	80	1.63	5.15	3.4e-07	3.9e-05	2.09	1.55	2.8	Induced
GO:0016567	protein ubiquitination	332	119	1.46	4.89	9.8e-07	9e-05	1.76	1.39	2.22	Induced
GO:0002474	antigen processing and presentation of peptide antigen via MHC class I	28	18	2.63	4.9	1.5e-06	1e-04	5.58	2.44	13.5	Induced
GO:0016579	protein deubiquitination	235	89	1.55	4.83	1.4e-06	1e-04	1.91	1.45	2.51	Induced
GO:0036503	ERAD pathway	14	11	3.21	4.71	2.5e-06	0.00014	11.3	3	63.5	Induced
GO:0051865	protein autoubiquitination	46	25	2.22	4.72	3.3e-06	0.00016	3.7	1.98	6.96	Induced
GO:0043161	proteasome-mediated ubiquitin-dependent protein catabolic process	194	75	1.58	4.63	3.5e-06	0.00016	1.97	1.45	2.66	Induced
GO:0030970	retrograde protein transport, ER to cytosol	14	10	2.92	4.09	3.2e-05	0.0013	7.74	2.23	33.8	Induced
GO:0006888	ER to Golgi vesicle-mediated transport	144	56	1.59	4.05	3.9e-05	0.0015	1.98	1.39	2.81	Induced
GO:0002479	antigen processing and presentation of exogenous peptide antigen via MHC class I, TAP-dependent	72	32	1.82	3.95	6.1e-05	0.0022	2.48	1.51	4.07	Induced
GO:0045893	positive regulation of transcription, DNA-templated	385	126	1.34	3.83	8e-05	0.0026	1.52	1.22	1.9	Induced
GO:0008219	cell death	22	13	2.41	3.78	0.00011	0.0033	4.47	1.77	11.9	Induced
GO:0060071	Wnt signaling pathway, planar cell polarity pathway	83	35	1.72	3.76	0.00012	0.0033	2.27	1.42	3.58	Induced
GO:0000122	negative regulation of transcription from RNA polymerase II promoter	528	165	1.28	3.71	0.00012	0.0033	1.43	1.17	1.73	Induced
GO:0016569	covalent chromatin modification	99	40	1.65	3.7	0.00015	0.0035	2.11	1.37	3.21	Induced
GO:0042787	protein ubiquitination involved in ubiquitin-dependent protein catabolic process	121	47	1.59	3.69	0.00015	0.0035	1.98	1.34	2.89	Induced
GO:0043984	histone H4-K16 acetylation	18	11	2.5	3.62	0.00018	0.004	4.86	1.72	14.8	Induced
GO:0048010	vascular endothelial growth factor receptor signaling pathway	58	26	1.83	3.61	2e-04	0.004	2.52	1.44	4.37	Induced
GO:0006915	apoptotic process	435	138	1.3	3.58	0.00019	0.004	1.46	1.18	1.8	Induced
GO:0045944	positive regulation of transcription from RNA polymerase II promoter	664	201	1.24	3.58	0.00019	0.004	1.37	1.14	1.63	Induced
GO:0019882	antigen processing and presentation	23	13	2.31	3.58	0.00022	0.0042	4.02	1.63	10.3	Induced
GO:0000186	activation of MAPKK activity	36	18	2.04	3.57	0.00024	0.0042	3.1	1.52	6.32	Induced
GO:0045954	positive regulation of natural killer cell mediated cytotoxicity	16	10	2.55	3.54	0.00023	0.0042	5.16	1.7	17.3	Induced
GO:0006695	cholesterol biosynthetic process	31	16	2.11	3.52	0.00027	0.0047	3.3	1.53	7.18	Induced
GO:0006470	protein dephosphorylation	105	41	1.59	3.49	3e-04	0.0047	1.99	1.31	3	Induced
GO:0043123	positive regulation of I-kappaB kinase/NF-kappaB signaling	147	54	1.5	3.48	3e-04	0.0047	1.81	1.26	2.56	Induced
GO:0051092	positive regulation of NF-kappaB transcription factor activity	121	46	1.55	3.48	3e-04	0.0047	1.91	1.29	2.8	Induced
GO:0070936	protein K48-linked ubiquitination	45	21	1.91	3.47	0.00033	0.0049	2.71	1.43	5.09	Induced
GO:0060337	type I interferon signaling pathway	51	23	1.84	3.43	0.00037	0.0053	2.55	1.4	4.59	Induced
GO:0010507	negative regulation of autophagy	29	15	2.11	3.42	0.00038	0.0053	3.32	1.49	7.43	Induced
GO:0040014	regulation of multicellular organism growth	19	11	2.36	3.39	0.00039	0.0053	4.25	1.56	12.2	Induced
GO:0031293	membrane protein intracellular domain proteolysis	17	10	2.4	3.3	0.00051	0.0065	4.42	1.52	13.7	Induced
GO:1904380	endoplasmic reticulum mannose trimming	17	10	2.4	3.3	0.00051	0.0065	4.42	1.52	13.7	Induced
GO:0006357	regulation of transcription from RNA polymerase II promoter	302	98	1.33	3.27	6e-04	0.0074	1.5	1.16	1.93	Induced
GO:0030168	platelet activation	86	34	1.61	3.26	0.00064	0.0075	2.03	1.27	3.19	Induced
GO:1990090	cellular response to nerve growth factor stimulus	30	15	2.04	3.25	0.00063	0.0075	3.1	1.41	6.81	Induced
GO:0006521	regulation of cellular amino acid metabolic process	50	22	1.8	3.22	0.00072	0.0083	2.44	1.33	4.42	Induced
GO:0030866	cortical actin cytoskeleton organization	20	11	2.25	3.18	0.00076	0.0083	3.78	1.42	10.3	Induced
GO:2001240	negative regulation of extrinsic apoptotic signaling pathway in absence of ligand	20	11	2.25	3.18	0.00076	0.0083	3.78	1.42	10.3	Induced
GO:0000422	mitophagy	28	14	2.04	3.14	0.00087	0.0093	3.09	1.37	7.02	Induced
GO:0016032	viral process	274	89	1.33	3.12	0.00097	0.0098	1.5	1.15	1.95	Induced
GO:0031146	SCF-dependent proteasomal ubiquitin-dependent protein catabolic process	69	28	1.66	3.12	0.00098	0.0098	2.12	1.26	3.52	Induced
GO:0034113	heterotypic cell-cell adhesion	18	10	2.27	3.07	0.001	0.0098	3.87	1.37	11.3	Induced
GO:0051443	positive regulation of ubiquitin-protein transferase activity	18	10	2.27	3.07	0.001	0.0098	3.87	1.37	11.3	Induced
GO:0035307	positive regulation of protein dephosphorylation	18	10	2.27	3.07	0.001	0.0098	3.87	1.37	11.3	Induced
GO:0030036	actin cytoskeleton organization	101	38	1.54	3.09	0.0011	0.01	1.87	1.21	2.85	Induced
GO:0061024	membrane organization	205	69	1.37	3.08	0.0011	0.01	1.58	1.16	2.13	Induced
GO:0006914	autophagy	98	37	1.54	3.07	0.0011	0.01	1.88	1.21	2.89	Induced
GO:0019886	antigen processing and presentation of exogenous peptide antigen via MHC class II	82	32	1.59	3.07	0.0011	0.01	1.99	1.23	3.16	Induced
GO:0018105	peptidyl-serine phosphorylation	125	45	1.47	3.01	0.0014	0.012	1.75	1.18	2.56	Induced
GO:0006366	transcription from RNA polymerase II promoter	367	114	1.27	2.98	0.0015	0.013	1.41	1.11	1.77	Induced
GO:0051260	protein homooligomerization	129	46	1.46	2.97	0.0015	0.013	1.72	1.17	2.5	Induced
GO:0050790	regulation of catalytic activity	59	24	1.66	2.9	0.0019	0.015	2.13	1.21	3.68	Induced
GO:0042110	T cell activation	41	18	1.79	2.9	0.0018	0.015	2.42	1.23	4.7	Induced
GO:0006904	vesicle docking involved in exocytosis	27	13	1.97	2.86	0.002	0.015	2.87	1.24	6.6	Induced
GO:0030217	T cell differentiation	27	13	1.97	2.86	0.002	0.015	2.87	1.24	6.6	Induced
GO:0031295	T cell costimulation	69	27	1.6	2.84	0.0022	0.017	1.99	1.18	3.32	Induced
GO:0006928	movement of cell or subcellular component	66	26	1.61	2.83	0.0023	0.017	2.01	1.18	3.39	Induced
GO:2001237	negative regulation of extrinsic apoptotic signaling pathway	30	14	1.91	2.83	0.0022	0.017	2.71	1.22	5.93	Induced
GO:0048208	COPII vesicle coating	60	24	1.63	2.8	0.0025	0.017	2.07	1.18	3.57	Induced
GO:0097191	extrinsic apoptotic signaling pathway	36	16	1.82	2.79	0.0025	0.017	2.48	1.2	5.04	Induced
GO:0001889	liver development	54	22	1.66	2.79	0.0026	0.017	2.13	1.18	3.79	Induced
GO:0010972	negative regulation of G2/M transition of mitotic cell cycle	57	23	1.65	2.79	0.0025	0.017	2.1	1.18	3.67	Induced
GO:0031398	positive regulation of protein ubiquitination	54	22	1.66	2.79	0.0026	0.017	2.13	1.18	3.79	Induced
GO:0007266	Rho protein signal transduction	39	17	1.78	2.78	0.0026	0.017	2.39	1.19	4.73	Induced
GO:0030521	androgen receptor signaling pathway	42	18	1.75	2.77	0.0026	0.017	2.32	1.19	4.47	Induced
GO:0046718	viral entry into host cell	64	25	1.6	2.72	0.0031	0.02	1.99	1.15	3.37	Induced
GO:0015031	protein transport	302	94	1.27	2.72	0.0032	0.021	1.41	1.09	1.81	Induced
GO:0044255	cellular lipid metabolic process	34	15	1.8	2.67	0.0034	0.021	2.44	1.15	5.08	Induced
GO:0001707	mesoderm formation	20	10	2.04	2.66	0.0033	0.021	3.09	1.15	8.29	Induced
GO:1901224	positive regulation of NIK/NF-kappaB signaling	20	10	2.04	2.66	0.0033	0.021	3.09	1.15	8.29	Induced
GO:0038095	Fc-epsilon receptor signaling pathway	151	51	1.38	2.67	0.0036	0.022	1.58	1.1	2.25	Induced
GO:0072659	protein localization to plasma membrane	46	19	1.69	2.66	0.0036	0.022	2.18	1.14	4.07	Induced
GO:0030512	negative regulation of transforming growth factor beta receptor signaling pathway	46	19	1.69	2.66	0.0036	0.022	2.18	1.14	4.07	Induced
GO:0032436	positive regulation of proteasomal ubiquitin-dependent protein catabolic process	62	24	1.58	2.61	0.0042	0.025	1.96	1.12	3.35	Induced
GO:0035335	peptidyl-tyrosine dephosphorylation	75	28	1.52	2.6	0.0044	0.025	1.85	1.11	3.02	Induced
GO:0043029	T cell homeostasis	26	12	1.89	2.57	0.0043	0.025	2.65	1.12	6.18	Induced
GO:0016192	vesicle-mediated transport	85	31	1.49	2.58	0.0046	0.026	1.78	1.1	2.82	Induced
GO:1900740	positive regulation of protein insertion into mitochondrial membrane involved in apoptotic signaling pathway	29	13	1.83	2.55	0.0046	0.026	2.51	1.11	5.58	Induced
GO:0042102	positive regulation of T cell proliferation	47	19	1.65	2.55	0.0049	0.026	2.1	1.11	3.9	Induced
GO:0010803	regulation of tumor necrosis factor-mediated signaling pathway	32	14	1.79	2.54	0.0048	0.026	2.41	1.11	5.13	Induced
GO:0070534	protein K63-linked ubiquitination	32	14	1.79	2.54	0.0048	0.026	2.41	1.11	5.13	Induced
GO:0016049	cell growth	41	17	1.69	2.53	0.005	0.026	2.19	1.1	4.26	Induced
GO:0019827	stem cell population maintenance	41	17	1.69	2.53	0.005	0.026	2.19	1.1	4.26	Induced
GO:0006511	ubiquitin-dependent protein catabolic process	126	43	1.39	2.53	0.0053	0.027	1.61	1.08	2.36	Induced
GO:0042177	negative regulation of protein catabolic process	21	10	1.95	2.47	0.0054	0.027	2.81	1.07	7.3	Induced
GO:0000188	inactivation of MAPK activity	21	10	1.95	2.47	0.0054	0.027	2.81	1.07	7.3	Induced
GO:0006974	cellular response to DNA damage stimulus	197	63	1.31	2.47	0.0064	0.032	1.46	1.06	1.99	Induced
GO:1902042	negative regulation of extrinsic apoptotic signaling pathway via death domain receptors	27	12	1.82	2.42	0.0064	0.032	2.47	1.06	5.67	Induced
GO:0043547	positive regulation of GTPase activity	446	131	1.2	2.45	0.0068	0.033	1.3	1.04	1.6	Induced
GO:0006950	response to stress	42	17	1.65	2.42	0.0067	0.033	2.1	1.06	4.06	Induced
GO:0007173	epidermal growth factor receptor signaling pathway	42	17	1.65	2.42	0.0067	0.033	2.1	1.06	4.06	Induced
GO:0060548	negative regulation of cell death	33	14	1.73	2.4	0.0068	0.033	2.28	1.06	4.8	Induced
GO:0045071	negative regulation of viral genome replication	36	15	1.7	2.4	0.0069	0.033	2.21	1.06	4.5	Induced
GO:0000165	MAPK cascade	198	63	1.3	2.42	0.0073	0.034	1.45	1.05	1.98	Induced
GO:0061418	regulation of transcription from RNA polymerase II promoter in response to hypoxia	71	26	1.5	2.39	0.0076	0.035	1.79	1.06	2.97	Induced
GO:0018107	peptidyl-threonine phosphorylation	55	21	1.56	2.37	0.0078	0.035	1.91	1.05	3.4	Induced
GO:0036498	IRE1-mediated unfolded protein response	55	21	1.56	2.37	0.0078	0.035	1.91	1.05	3.4	Induced
GO:0006661	phosphatidylinositol biosynthetic process	65	24	1.51	2.34	0.0085	0.038	1.81	1.05	3.08	Induced
GO:0007254	JNK cascade	43	17	1.61	2.3	0.009	0.04	2.02	1.03	3.88	Induced
GO:0030307	positive regulation of cell growth	59	22	1.52	2.29	0.0094	0.041	1.84	1.03	3.21	Induced
GO:0030968	endoplasmic reticulum unfolded protein response	34	14	1.68	2.27	0.0095	0.041	2.17	1.01	4.51	Induced
GO:0051056	regulation of small GTPase mediated signal transduction	123	41	1.36	2.3	0.0098	0.043	1.55	1.04	2.29	Induced
GO:0001701	in utero embryonic development	134	44	1.34	2.26	0.011	0.045	1.52	1.03	2.2	Induced
GO:0009615	response to virus	86	30	1.42	2.25	0.011	0.045	1.66	1.03	2.64	Induced
GO:0038061	NIK/NF-kappaB signaling	66	24	1.49	2.25	0.011	0.045	1.77	1.02	3	Induced
GO:0030574	collagen catabolic process	34	20	3.14	6	3.6e-08	9.9e-06	6.24	2.99	13.4	Downregulated
GO:00071551	cell adhesion	256	82	1.71	5.51	8.6e-08	1.2e-05	2.09	1.58	2.74	Downregulated
GO:00301981	extracellular matrix organization	109	39	1.91	4.58	7.4e-06	0.00066	2.44	1.6	3.68	Downregulated
GO:0051965	positive regulation of synapse assembly	30	15	2.67	4.39	2.2e-05	0.0015	4.36	1.98	9.59	Downregulated
GO:0070268	cornification	28	14	2.67	4.24	3.7e-05	0.0017	4.36	1.92	9.88	Downregulated
GO:00076051	sensory perception of sound	67	26	2.07	4.22	3.3e-05	0.0017	2.77	1.62	4.65	Downregulated
GO:0006805	xenobiotic metabolic process	49	20	2.18	3.97	8.4e-05	0.003	3.01	1.61	5.52	Downregulated
GO:0042104	positive regulation of activated T cell proliferation	21	11	2.79	3.95	9.9e-05	0.003	4.79	1.84	12.6	Downregulated
GO:00076011	visual perception	89	31	1.86	3.9	9.2e-05	0.003	2.34	1.46	3.69	Downregulated
GO:00072681	chemical synaptic transmission	76	27	1.9	3.76	0.00015	0.004	2.41	1.44	3.94	Downregulated
GO:0015701	bicarbonate transport	28	13	2.48	3.76	0.00018	0.004	3.77	1.65	8.52	Downregulated
GO:00071861	G-protein coupled receptor signaling pathway	210	60	1.52	3.68	0.00017	0.004	1.76	1.27	2.39	Downregulated
GO:0019730	antimicrobial humoral response	26	12	2.46	3.59	0.00031	0.0064	3.73	1.57	8.71	Downregulated
GO:0060041	retina development in camera-type eye	34	14	2.2	3.36	0.00059	0.011	3.05	1.42	6.36	Downregulated
GO:0060079	excitatory postsynaptic potential	31	13	2.24	3.31	0.00067	0.012	3.14	1.41	6.8	Downregulated
GO:0008544	epidermis development	28	12	2.29	3.27	0.00076	0.012	3.26	1.41	7.37	Downregulated
GO:00071661	cell surface receptor signaling pathway	160	46	1.53	3.27	0.00069	0.012	1.77	1.22	2.52	Downregulated
GO:0051017	actin filament bundle assembly	25	11	2.35	3.24	0.00083	0.013	3.42	1.4	8.12	Downregulated
GO:0043588	skin development	22	10	2.43	3.21	0.00089	0.013	3.62	1.4	9.17	Downregulated
GO:00163371	single organismal cell-cell adhesion	57	20	1.87	3.17	0.00099	0.013	2.36	1.29	4.18	Downregulated
GO:0042632	cholesterol homeostasis	39	15	2.05	3.16	0.001	0.013	2.72	1.33	5.42	Downregulated
GO:0042157	lipoprotein metabolic process	30	12	2.13	2.99	0.0017	0.021	2.9	1.27	6.38	Downregulated
GO:00072041	positive regulation of cytosolic calcium ion concentration	79	25	1.69	2.95	0.0018	0.022	2.02	1.2	3.31	Downregulated
GO:0032024	positive regulation of insulin secretion	27	11	2.17	2.93	0.0019	0.022	2.99	1.25	6.87	Downregulated
GO:00082031	cholesterol metabolic process	45	16	1.9	2.9	0.0021	0.023	2.4	1.22	4.58	Downregulated
GO:00072291	integrin-mediated signaling pathway	68	22	1.73	2.88	0.0022	0.023	2.08	1.19	3.55	Downregulated
GO:0008217	regulation of blood pressure	31	12	2.07	2.85	0.0024	0.024	2.75	1.21	5.97	Downregulated
GO:00071601	cell-matrix adhesion	65	21	1.72	2.81	0.0027	0.026	2.08	1.17	3.58	Downregulated
GO:00508851	neuromuscular process controlling balance	28	11	2.1	2.79	0.0028	0.026	2.81	1.19	6.38	Downregulated
GO:00192211	cytokine-mediated signaling pathway	66	21	1.7	2.73	0.0033	0.03	2.03	1.15	3.49	Downregulated
GO:0001503	ossification	43	15	1.86	2.72	0.0034	0.03	2.33	1.16	4.53	Downregulated
GO:0071805	potassium ion transmembrane transport	47	16	1.82	2.69	0.0037	0.031	2.25	1.15	4.25	Downregulated
GO:0032526	response to retinoic acid	29	11	2.02	2.65	0.004	0.033	2.66	1.13	5.95	Downregulated
GO:00071561	homophilic cell adhesion via plasma membrane adhesion molecules	63	20	1.69	2.65	0.0041	0.033	2.03	1.13	3.53	Downregulated
GO:0016525	negative regulation of angiogenesis	33	12	1.94	2.6	0.0046	0.035	2.49	1.11	5.3	Downregulated
GO:00015011	skeletal system development	64	20	1.67	2.57	0.005	0.038	1.98	1.1	3.44	Downregulated
GO:0071300	cellular response to retinoic acid	34	12	1.88	2.48	0.0062	0.045	2.37	1.07	5.02	Downregulated
