## Supplemental Table 3 for "Cytomegalovirus infection protects against metastatic melanoma and modulates oncological outcome and toxicity to checkpoint immunotherapy"

Genes used in Cytotoxic Scoring
IFNG
NKG7
ARPC2
S100A4
PLEK
C12orf75
PRF1
GZMB
CCL4
ADGRG1
SH3BGRL3
TMSB4X
CCL5
CST7
FGR
IDH2
CX3CR1
GZMA
PFN1
FCGR3A
HLA-DQA1
CLIC3
PRSS23
APOBEC3G
ACTB
HLA-DPA1
LGALS1
GZMH
FLNA
HLA-DRA
HLA-DRB5
CLIC1
SPON2
IL32
GNLY
KLRD1
MYL6
PPP1CA
CD99
CD74
YWHAQ
KLRG1
GBP5
TGFBR3
ANXA2
HLA-DRB1
FGFBP2
HLA-DPB1
TTC38
ZEB2
