## Supplemental Table 4 for "Cytomegalovirus infection protects against metastatic melanoma and modulates oncological outcome and toxicity to checkpoint immunotherapy"

	statistic	source	condition	score	p_value
1	ulm	TP53	stat	3.76586095841436	0.000167514818276361
2	ulm	RUNX1	stat	3.59739535410669	0.000323927898552363
3	ulm	STAT1	stat	3.68090688131348	0.000234382804927904
4	ulm	STAT4	stat	2.27017165449807	0.0232313915871435
5	ulm	IRF3	stat	2.25950017047087	0.0238869092257758
6	ulm	RBPJ	stat	-2.07116243272053	0.0383849534706693
7	ulm	IRF1	stat	4.45337310880511	8.60171041340954e-06
8	ulm	IRF2	stat	2.97086113473919	0.002981069879984
9	ulm	ATF1	stat	2.04219410059878	0.0411745647959155
10	ulm	DDIT3	stat	2.00210127385405	0.0453173841005574
11	ulm	IRF8	stat	2.27831754819784	0.0227415819167984
12	ulm	HIVEP2	stat	2.11672108830506	0.0343233118839124
13	ulm	LEF1	stat	-2.07208449499613	0.0382988658022702
14	ulm	RFX1	stat	2.38641775787587	0.0170432724876964
15	ulm	SREBF1	stat	3.41393286011395	0.000644431804938632
16	ulm	ZNF91	stat	2.10008986974789	0.035761294811364
17	ulm	NR1H3	stat	2.0272159079311	0.0426830987087828
18	ulm	IRF4	stat	2.12395506305937	0.0337134357513117
19	ulm	REST	stat	2.33175371304535	0.0197455634673935
20	ulm	IRF9	stat	2.03042373274183	0.0423561463200199
21	ulm	CIITA	stat	3.0854401234602	0.00204148054333611
22	ulm	SMAD7	stat	2.2682950920685	0.0233455183949553
23	ulm	ATF6	stat	3.09834319783546	0.00195477944857191
24	ulm	TFDP1	stat	-2.10251544322774	0.0355484238058343
25	ulm	GATA2	stat	-2.05006571620268	0.0404000468994474
26	ulm	MAF	stat	2.86422743715939	0.00419433867154448
27	ulm	CXXC1	stat	2.51926592573666	0.0117849547229078
28	ulm	TBX21	stat	2.96621602195764	0.0030264038756958
29	ulm	RFX5	stat	2.25002006367883	0.0244826439818249
30	ulm	RFXANK	stat	2.85569721847958	0.00430853362134575
31	ulm	RFXAP	stat	2.49539605008508	0.012607496416681
32	ulm	BMAL1	stat	2.52755267171254	0.0115107373317031
33	ulm	MZF1	stat	-2.29348719604374	0.0218533206758631
34	ulm	NFE2	stat	-2.63477652621704	0.00844023849416473
35	ulm	THRA	stat	2.16056535580975	0.0307671712585597
36	ulm	ZBTB17	stat	2.24113891465844	0.0250523801034676
37	ulm	IRF5	stat	2.35970877864229	0.0183201480797909
38	ulm	STAT2	stat	2.47483290968025	0.0133564360558941
39	ulm	KLF9	stat	-2.02367295170301	0.0430466870031019
40	ulm	SMAD5	stat	2.30673905373621	0.02110222354944
41	ulm	HIC1	stat	3.37078689808645	0.000754124702813176
42	ulm	KAT6A	stat	2.71436048051317	0.00665878490305638
43	ulm	TRPS1	stat	-2.58998054793936	0.00962062317311194
44	ulm	CTNNB1	stat	-2.24410669459985	0.024860729195812
45	ulm	KMT2B	stat	-2.14246263008593	0.0321951574542879
46	ulm	HDAC3	stat	2.30341125831987	0.0212886916708063
