## Supplemental Table 5 for "Cytomegalovirus infection protects against metastatic melanoma and modulates oncological outcome and toxicity to checkpoint immunotherapy"

CD8+ and CD4+ subset panel- FACSSymphony A5 Cell Analyser (BD Bioscience)						GZMB+ CD8+ panel 1- Fortessa X-20						GZMB+CD8+ panel 2- Fortessa X-20
Laser	Channel	Marker	Channel	Staining site		Laser	Channel	Marker	Channel	Staining site		Laser	Channel	Marker	Channel	Staining site
488	B530_30	TIGIT	KirBlue	Surface		488	B530_30	PRF1	AF488	Cytoplasmic		488	B530_30	CD69	FITC	Surface
488	B710_50	CXCR3	PerCP/Cy5.5	Surface		488	B695_40	CCL4	PerCP-eF710	Cytoplasmic		488	B695_40	Fas	PerCP-Cy5.5	Surface
640	R670_30	FOXP3	APC	Intra-nuclear		640	R670_30	FCRL6	APC	Surface		640	R670_30	NKG2A	APC	Surface
640	R730_45	CCR6	AF700	Surface		640	R730_45	GZMB	AF700	Cytoplasmic		640	R730_45	GZMB	AF700	Cytoplasmic
640	R780_60	CXCR5	APCCy7	Surface		640	R780_60	viability	LDNIR			640	R780_60	viability	LDNIR
405	V450_50	CD103	BV421	Surface		405	V450_50	IFNG	BV421	Cytoplasmic		405	V450_50	IFNG	BV421	Cytoplasmic
405	V525_50	CD39	BV510	Surface		405	V525_50	CD56	BV510	Surface		405	V525_50	panKIR2D	VioGreen	Surface
405	V586_15					405	V610_20	CD45RA	BV605	Surface		405	V610_20	CD25	BV605	Surface
405	V610_20	CD127	BV605	Surface		405	V670_30	TNF-a	BV650	Cytoplasmic		405	V670_30	TNFa	BV650	Cytoplasmic
405	V670_30	PD1	BV650	Surface		405	V710_50	CD16	BV711	Surface		405	V710_50
405	V710_50	Ki67	BV711	Intra-nuclear		405	V780_60	CX3CR1	BV785	Surface		405	V780_60	CD57	BV785	Surface
405	V750_30					561	Y585_15	IL32-rat	rat-PE	Cytoplasmic		561	Y585_15	NKp44	PE	Surface
405	V810_40	IgG4-biot	BV785	Surface		561	Y610_20	HLADR	PEDazzle594	Surface		561	Y610_20	CD16	PEDazzle594	Surface
561	Y585_15	CCR8	PE	Surface		561	Y685_35					561	Y685_35
561	Y610_20	CCR4	PEDazzle594	Surface		561	Y780_60	GNLY	PECy7	Cytoplasmic		561	Y780_60	NKG2C	PEVio770	Surface
561	Y780_60	CTLA4	PECy7	Surface		355	U379_28	CD27	BUV395	Surface		355	U379_28	CD56	BUV395	Surface
355	U379_28	CD27	BUV395	Surface		355	U515_30	CD3	BUV496	Surface		355	U515_30	CD3	BUV496	Surface
355	U450_50	viability	FVS440UV			355	U740_35	CD8	BUV737	Surface		355	U740_35	CD8	BUV737	Surface
355	U515_30	CD3	BUV496	Surface
355	U580_20	CD45RA	BUV563	Surface
355	U605_20	CD25	BUV615	Surface
355	U735_30	CD8	BUV737	Surface
355	U810_40	CD4	BUV805	Surface
